# Recommendations for clinical interpretation of variants found in non-coding regions of the genome

**DOI:** 10.1101/2021.12.28.21267792

**Authors:** Jamie M Ellingford, Joo Wook Ahn, Richard D Bagnall, Diana Baralle, Stephanie Barton, Chris Campbell, Kate Downes, Sian Ellard, Celia Duff-Farrier, David R FitzPatrick, Jodie Ingles, Neesha Krishnan, Jenny Lord, Hilary C Martin, William G Newman, Anne O’Donnell-Luria, Simon C Ramsden, Heidi L Rehm, Ebony Richardson, Moriel Singer-Berk, Jenny C Taylor, Maggie Williams, Jordan C Wood, Caroline F Wright, Steven M Harrison, Nicola Whiffin

## Abstract

**Purpose:** The majority of clinical genetic testing focuses almost exclusively on regions of the genome that directly encode proteins. The important role of variants in non-coding regions in penetrant disease is, however, increasingly being demonstrated, and the use of whole genome sequencing in clinical diagnostic settings is rising across a large range of genetic disorders. Despite this, there is no existing guidance on how current guidelines designed primarily for variants in protein-coding regions should be adapted for variants identified in other genomic contexts.

**Methods:** We convened a panel of clinical and research scientists with wide-ranging expertise in clinical variant interpretation, with specific experience in variants within non-coding regions. This panel discussed and refined an initial draft of the guidelines which were then extensively tested and reviewed by external groups.

**Results:** We discuss considerations specifically for variants in non-coding regions of the genome. We outline how to define candidate regulatory elements, highlight examples of mechanisms through which non-coding region variants can lead to penetrant monogenic disease, and outline how existing guidelines can be adapted for these variants.

**Conclusion:** These recommendations aim to increase the number and range of non-coding region variants that can be clinically interpreted, which, together with a compatible phenotype, can lead to new diagnoses and catalyse the discovery of novel disease mechanisms.
