## Supplementary Table for "Recommendations for clinical interpretation of variants found in non-coding regions of the genome"

### Sheet: Supplementary Table 1
Supplementary Table 1: Variants used to test usability of guidelines.
Chr	Position (GRCh37)	Position (GRCh38)	Ref	Alt	OMIM	Gene	Region type
chr1	209989478	209816133	C	CA	MIM 119300	IRF6	Enhancer
chr7	156584107	156791413	A	C	MIM 174500	SHH	Enhancer
chr9	35657917	35657920	G	GCA	MIM 250250	RMRP	Enhancer
chr11	31685945	31664397	C	A	MIM 106210	PAX6	Enhancer
chr17	68676303	70680162	T	C	MIM 261800	SOX9	Enhancer
chr2	128175984	127418408	A	G	MIM 612304	PROC	Promoter
chr8	11561369	11703860	G	T	MIM 614429	GATA4	Promoter
chr11	2193086	2171856	C	T	MIM 605407	TH	Promoter
chr13	48877856	48303720	T	G	MIM 180200	RB1	Promoter
chrX	70443029	71223179	T	C	MIM 302800	GJB1	Promoter
chr1	21835920	21509427	C	T	MIM 241500	ALPL	5'UTR
chr5	1295161	1295046	T	G	MIM 615134	TERT	5'UTR
chr8	21988146	22130633	C	T	MIM 146550	HR	5'UTR
chr10	27389382	27100453	T	C	MIM 188000	ANKRD26	5'UTR
chr19	11200086	11089410	CT	C	MIM 143890	LDLR	5'UTR
chr1	26143316	25816825	T	C	MIM 602771	SEPN1	3'UTR
chr1	100661453	100195897	T	G	MIM 248600	DBT	3'UTR
chr11	5246718	5225488	A	T	MIM 613985	HBB	3'UTR
chr14	76425035	75958692	G	A	MIM 107970	TGFB3	3'UTR
chrX	49106917	49250456	T	C	MIM 304790	FOXP3	3'UTR
chr2	122288503	121530927	G	A	MIM 616651	RNU4ATAC	RNA gene
chr3	169482706	169764918	C	T	MIM 614743	TERC	RNA gene
chr3	169482751	169764963	CAG	C	MIM 127550	TERC	RNA gene
chr7	129414597	129774757	C	T	MIM 613074	MIR96	miRNA
chr15	79502186	79209844	C	T	MIM 614303	MIR184	miRNA
chr15	42680003	42387805	C	G	MIM 253600	CAPN3	splicing [coding]
chr15	48723002	48430805	G	C	MIM 154700	FBN1	splicing
chr1	94476351	94010795	C	T	MIM 248200	ABCA4	splicing
chr1	216041166	215867824	G	C	MIM 276901	USH2A	splicing
chr11	66287067	66519596	A	T	MIM 209900	BBS1	splicing

### Sheet: Supplementary Table 2
Supplemetary Table 2: Questions and responses from the UK Association for Clinical Genomic Science (ACGS) meeting.
Question	Number of responses	Response (%)
Do you routinely interpret variants in non-coding regions in your GLH / laboratory? (outside of essential splice-site bases)	64	Yes, for clinical reporting	Yes, only splicing	Yes, only research setting	No	Unsure
		5	61	3	23	8
Do you think that additional guidance is needed to support interpretation of non-coding region variants?	60	Strongly agree	Somewhat agree	Unsure	Somewhat disagree	Strongly disagree
		85	13	0	0	2
Do you agree with this criterion - that variants should only be clinically interpreted if they fall in regulatory elements with validated links to known disease-causing genes?	58	Strongly agree	Somewhat agree	Unsure	Somewhat disagree	Strongly disagree
		64	31	5	0	0
Do you feel confident interpreting functional data for non-coding region variants (e.g. RNAseq, mini—gene splicing assays, luciferase reporter assays)	57	Yes, I’m fully confident developing and interpreting these types of data	Yes, I am generally aware of how to interpret these types of data	I understand some of these data, but not all	None of these approaches are familiar
		0	19	74	7
Would you feel comfortable classifying a non-coding region variant as Likely Pathogenic without supporting functional data?	52	Yes	Yes, only if very strong segregation data or multiple de novo occurrences	No, never	Unsure
		4	48	8	40
I am confident in which in-silico tools could be used to help interpret variants in the following regions (tick all that apply)?	48	Splicing	Promoter	Enhancer	UTRs	None of the above
		94	4	6	8	6
Would you and/or your team benefit from educational workshops and/or webinars on the following topics (tick all that apply)	56	Using public resources to define regulatory elements	Interpreting functional evidence for non-coding region variants (e.g. to inform PS3, BS3 and PVS1)	Step-by-step guide on modifications to original guidelines	Trial runs of variant curations, e.g. through EMQN	No benefit or capacity for workshops
		93	96	82	84	0

### Sheet: Supplementary Table 3
Supplementary Table 3: Overview of recommendations for all ACMG/AMP rules. Rules are split into categories of 'specific guidance' where considerations apply for non-coding region variants, those that are 'unchanged' from when considering protein-coding region variants, and those that are 'not-applicable' to non-coding region variants.
Rule	Short description	Category	General recomendations / notes	Existing rule specific guidance
PVS1	Null variant in gene where LoF is known mechanism	Specific guidance	1. Not recommended for variant types not covered by existing guidance (e.g. splicing variants at canonical ±1 or 2 splice sites and/or single or multi-exon deletions) 2. Do not use in combination with in silico prediction tools (rule PP3)	https://onlinelibrary.wiley.com/doi/abs/10.1002/humu.23626
PS1	Splicing variant at same nucleotide as established pathogenic variant	Specific guidance	1. Can be used for splicing variants where a different nucleotide substitution at the same base has been classified as (likely) pathogenic 2. Variant being assessed must have similar or greater predicted functional impact 3. Reduce strength
PS3	Well established functional studies show effect	Specific guidance	1. Functional assays should be designed and assessed following existing guidance with appropriate controls	https://genomemedicine.biomedcentral.com/articles/10.1186/s13073-019-0690-2
PM1	Mutational hotspot or well-established functional domain	Specific guidance	1. Do not use just because a previous variant within that region has been shown to be pathogenic 2. Reduce strength to supporting
PM3	In trans with pathogenic variant for recessive disorders	Specific guidance	1. Only consider suitably rare variants in genes that are a credible cause of an individual's phenotype 2. No need to alter strength	https://clinicalgenome.org/site/assets/files/3717/svi_proposal_for_pm3_criterion_-_version_1.pdf
PM5	Same predicted impact as established pathogenic variant	Specific guidance	1. Can be used for non-coding region variants with exactly the same predicted impact as an established (likely) pathogenic variant 2. Variant being assessed must have similar or greater predicted functional impact
PP3	Computational evidence supports deleterious effect	Specific guidance	1. Caution against over-interpreting the output of genome-wide predictors trained on small truth sets of pathogenic variants
BS3	Well established functional studies show no effect	Specific guidance	1. Functional assays should be designed and assessed following existing guidance with appropriate controls 2. Can be applied if direction of effect inconsistant with disease mechanism 3. Should not be applied if an assay only assessed one of multiple possible mechanisms	https://genomemedicine.biomedcentral.com/articles/10.1186/s13073-019-0690-2
BP4	Computational evidence suggests no impact	Specific guidance	1. Caution against over-interpreting the output of genome-wide predictors trained on small truth sets of pathogenic variants
PS2	De novo (mat and pat confirmed)	Unchanged
PS4	Prevalence sig increased in cases over controls	Unchanged
PM2	Absent/low-frequency in controls	Unchanged	Caution when using small datasets or where genetic ancestry is not well represented	https://www.nature.com/articles/gim201726
PM4	Protein length change	Unchanged	Could be N-terminal extensions from 5'UTR variants as well as splicing alterations
PM6	Assumed de novo	Unchanged
PP1	Co-segregation	Unchanged
PP4	Patients phenotype or FH highly specific for disease	Unchanged
BA1	AF >5%	Unchanged		https://pubmed.ncbi.nlm.nih.gov/30311383/
BS1	AF too high for disorder	Unchanged		https://www.nature.com/articles/gim201726
BS2	Observed in a healthy indivdual with full penetrance expected	Unchanged
BS4	Lack of segregation	Unchanged
BP2	In trans with pathogenic variant for dom disorder, or in cis	Unchanged	Could be a modifier of penetrance
BP5	Found in case with alternative molecular basis	Unchanged	Could be a modifier of penetrance (if same gene)
PP2	Missense in gene with low rate of benign missense	Not applicable
PP5	Reputable source reports as pathogenic	Do not use
BP1	Missense in gene where truncating primary mechanism	Not applicable
BP3	In-frame inside in repetative region with no known function	Not applicable
BP6	Reputable source reports as benign	Do not use
BP7	Synonymous variant with no predicted splicing impact	Not applicable

### Sheet: Supplementary Table 4
Supplementary Table 4: Accessibility of in silico tools for genome-wide variant prioritisation.
Tool	Reference	Designed for Mendelian disease?	Software/code	Web queries	Other tools
Genomiser (ReMM)	https://pubmed.ncbi.nlm.nih.gov/27569544/	Y	https://charite.github.io/software-remm-score.html		Available within Genomiser software, GREEN-VARAN
CADD	https://pubmed.ncbi.nlm.nih.gov/30371827/		https://cadd.gs.washington.edu/download	https://cadd.gs.washington.edu/	Ensembl VEP, UCSC, GREEN-VARAN, and others
GWAVA	https://www.nature.com/articles/nmeth.2832		ftp.sanger.ac.uk/pub4/resources/software/gwava/	https://www.sanger.ac.uk/sanger/StatGen_Gwava
DeepSea	https://www.nature.com/articles/nmeth.3547			https://hb.flatironinstitute.org/deepsea/
RegulomeDB	https://genome.cshlp.org/content/22/9/1790			https://regulomedb.org/regulome-search/
GREEN-DB	https://www.biorxiv.org/content/10.1101/2020.09.17.301960v1	Y	https://github.com/edg1983/GREEN-VARAN
DANN	https://academic.oup.com/bioinformatics/article/31/5/761/2748191		https://cbcl.ics.uci.edu/public_data/DANN/		https://varsome.com/, GREEN-VARAN
ExPECTO	https://www.nature.com/articles/s41588-018-0160-6		https://github.com/FunctionLab/ExPecto	https://hb.flatironinstitute.org/expecto/	GREEN-VARAN
FIRE	https://academic.oup.com/bioinformatics/article/33/24/3895/4093216		https://sites.google.com/site/fireregulatoryvariation/		GREEN-VARAN
LINSIGHT	https://www.nature.com/articles/ng.3810		https://github.com/CshlSiepelLab/LINSIGHT		GREEN-VARAN, UCSC track: http://genome-mirror.cshl.edu/
NCBoost	https://genomebiology.biomedcentral.com/articles/10.1186/s13059-019-1634-2	Y	https://github.com/RausellLab/NCBoost		GREEN-VARAN
FunSeq2	https://genomebiology.biomedcentral.com/articles/10.1186/s13059-014-0480-5		http://info.gersteinlab.org/Funseq2
FATHMM-MKL	https://doi.org/10.1093/bioinformatics/btv009		https://fathmm.biocompute.org.uk/downloads.html	https://fathmm.biocompute.org.uk/fathmmMKL.htm	Ensembl VEP
Eigen	https://www.nature.com/articles/ng.3477		http://www.columbia.edu/~ii2135/eigen.html
DeepFun	https://academic.oup.com/nar/article/49/W1/W131/6287843			https://bioinfo.uth.edu/deepfun/
FINSURF	https://www.biorxiv.org/content/10.1101/2021.05.03.442347v1	Y	https://github.com/DyogenIBENS/FINSURF/	https://www.finsurf.bio.ens.psl.eu/
VarNote	https://genome.cshlp.org/content/early/2020/10/15/gr.267997.120	VarNote-PAT		http://www.mulinlab.org/varnote/application.html#PAT
fitCons	https://www.nature.com/articles/ng.3196		http://compgen.cshl.edu/fitCons/
JARVIS			https://github.com/astrazeneca-cgr-publications/jarvis
ncER	https://www.ncbi.nlm.nih.gov/pmc/articles/PMC6868241/	Y	https://github.com/TelentiLab/ncER_datasets
Selected splicing predictor tools:
SpliceAI	https://www.cell.com/cell/fulltext/S0092-8674(18)31629-5	Y	https://github.com/Illumina/SpliceAI	https://spliceailookup.broadinstitute.org/	Ensembl VEP
SQUIRLS	https://www.cell.com/ajhg/fulltext/S0002-9297(21)00238-X	Y	https://github.com/TheJacksonLaboratory/Squirls
CADD-splice	https://genomemedicine.biomedcentral.com/articles/10.1186/s13073-021-00835-9		https://cadd.gs.washington.edu/
